# Risk factor targeting for vaccine prioritization during the COVID-19 pandemic

**DOI:** 10.1101/2021.03.04.21251264

**Authors:** Lloyd A. C. Chapman, Poojan Shukla, Isabel Rodríguez-Barraquer, Priya B. Shete, Tomás M. León, Kirsten Bibbins-Domingo, George W. Rutherford, Robert Schechter, Nathan C. Lo

## Abstract

A key public health question during any disease outbreak when limited vaccine is available is who should be prioritized for early vaccination. Most vaccine prioritization analyses only consider variation in risk of infection and death by a single risk factor, such as age. We provide a more granular approach with stratification by demographics, risk factors, and location. We use this approach to compare the impact of different COVID-19 vaccine prioritization strategies on COVID-19 cases, deaths and disability-adjusted life years (DALYs) over the first 6 months of vaccine rollout, using California as a case example. We estimate the proportion of cases, deaths and DALYs averted relative to no vaccination for strategies prioritizing vaccination by a single risk factor and by multiple risk factors (e.g. age, location). We find that age-based targeting averts the most deaths (62% for 5 million individuals vaccinated) and DALYs (38%) of strategies targeting by a single risk factor and targeting essential workers averts the least deaths (31%) and DALYs (24%) over the first 6 months of rollout. However, targeting by two or more risk factors simultaneously averts up to 40% more DALYs. Our findings highlight the potential value of multiple-risk-factor targeting of vaccination against COVID-19 and other infectious diseases.
