## Supplementary material for "Risk factor targeting for vaccine prioritization during the COVID-19 pandemic": File S1

### Sheet: Summary
Authors	Journal	Link	Sample size risk group	No. of COVID-19 cases in risk group	Sample size general population	No. of COVID-19 cases in general population	RR_HCW	RR_HCW_LB	RR_HCW_UB	RR_prisoner	RR_prisoner_LB	RR_prisoner_UB	RR_education_worker	RR_education_worker_LB	RR_education_worker_UB	RR_PEH	RR_PEH_LB	RR_PEH_UB	Other factors accounted for and their RRs	Notes
Nguyen et al 2020	Lancet PH	https://doi.org/10.1016/S2468-2667(20)30164-X	99795	1922	2035395	3623	3.4	3.37	3.43										race/ethnicity (Table 2), PPE adequacy (Table 3), clinical setting (Table 5)
Mutambudzi et al 2020	medRxiv	https://doi.org/10.1101/2020.05.22.20109892	120075	271			7.43	5.52	10				1.84	1.21	2.82				age group, sex, ethnicity, country	Risk of severe infection rather than any infection, estimates for broad occupational groups of essential workers (Table 3, Model 1)
LA Times Project Roomkey	LA Times	https://github.com/datadesk/california-coronavirus-data/blob/master/latimes-project-roomkey-totals.csv	66436	1979	10098052	286187										1.05107	1.00628	1.09785		confirmed cases in LA county from CDPH data up to Oct 19, 2020
Chapman et al 2020	medRxiv	https://www.medrxiv.org/content/10.1101/2020.09.28.20203166v3	18130	445	753675	11199										1.65184	1.50426	1.81389		Estimate based on Seattle & King County DPH data up to Aug 21, 2020
King County DPH	Homelessness and COVID-19	https://www.kingcounty.gov/depts/health/covid-19/data/homeless.aspx	18130	642	753675	28389										0.940094	0.870577	1.01516		Estimate based on Seattle & King County DPH data up to Nov 3, 2020
Allen et al 2020	Nature Human Behaviour	https://www.nature.com/articles/s41562-020-00944-2	3829	315			1.92	1.36	2.73										age, sex, race/ethnicity, comorbidities	Fully-adjusted inverse-probably-weighted ORs for testing positive. OR for HCWs lower than other estimates		CA population	39148760
Saloner et al 2020	JAMA	https://jamanetwork.com/journals/jama/fullarticle/2768249	1295285	42107	324356000	1.90397e+06				5.53797	5.48561	5.59084								Unadjusted RR, 3x higher age-adjusted death rate in prisons		CA cases up to Oct 19	870791
COVID Prison Project		https://covidprisonproject.com/data/data-v2/	103830	16520	39148760	870791				6.22394										RR of infection for inmates vs general CA population, cases in CA population from CDPH data up to Oct 19, 2020
The Marshall Project		https://www.themarshallproject.org/2020/05/01/a-state-by-state-look-at-coronavirus-in-prisons		16057						5.14655										1650 cases/10,000 prisoners (597% higher than CA overall) and 10429 tests/10,000 prisoners (116% higher than CA overall)

### Sheet: Variable defintions
Variable	Definition
RR_X	Relative risk for special population X
RR_X_LB	Lower bound of 95% confidence interval for RR_X
RR_X_UB	Upper bound of 95% confidence interval for RR_X
HCW	Healthcare worker
SNF	Skilled nursing facility
ALF	Assisted living facility
PEH	Person experiencing homelessness
Numbers in bold are the values used in the analysis
